# Immune cell distributions in the blood of healthy individuals at high genetic risk of Parkinson’s disease

**DOI:** 10.1101/2024.10.31.24316489

**Authors:** Laura Deecke, David Goldeck, Olena Ohlei, Jan Homann, Ilja Demuth, Lars Bertram, Graham Pawelec, Christina M. Lill

**Author notes:** Corresponding Author:* Christina M. Lill, MD, MSc, Translational Epidemiology Group, Institute of Epidemiology and Social Medicine, University of Münster, Albert-Schweitzer-Campus 1, 48149 Münster, Germany.

## Abstract

The immune system likely plays a key role in Parkinson’s disease (PD) pathophysiology. Thus, we investigated whether immune cell compositions are already altered in healthy individuals at high genetic risk for PD. We quantified 92 immune cell subtypes in the blood of 442 individuals using multicolor flow cytometry. Polygenic risk scores (PGS) for PD were calculated based on genome-wide significant SNPs (n = 87) from a large genome-wide association study (n = 1,530,403). Linear regression analyses did not reveal significant associations between PGS and any immune cell subtype (FDR = 0.05). Nominally significant associations were observed for NKG2C+ B cells (p = 0.026) in the overall sample. Older participants at increased genetic PD risk also showed a higher proportion of myeloid dendritic cells (p = 0.019) and CD27+CD4+ memory T cells (p = 0.043). Several immune cells were nominally statistically associated in women only. These findings suggest that major alterations of immune cells only occur later in the progression of PD.
