## Supplementary Tables for "Immune cell distributions in the blood of healthy individuals at high genetic risk of Parkinson’s disease"

### Sheet: S1
Supplementary Table 1. Overview of immune cell types quantified and analyzed in the BASE-II dataset.
Legend. This table shows details on the 92 immune cell phenotypes analyzed in two separate flow cytometry panels in the BASE-II dataset. Please note that the effective sample size per immune cell subtype analyzed varies depending on the immune cell panel and the quality control filtering applied (range n=270-385). Median and interquartile range (IQR) are provided before data transformation (where…
Panel	Immune cell type	Short name	Marker	Median (IQR)	Transformation	N BASE-II total (old, young)
Panel 1	CD4/CD8 ratio	CD4/CD8_ratio	CD4/CD8 ratio	2.88 (1.98-4.38)	log	382 (259, 123)
Panel 1	CD4+ T cells in total T cells	CD4+	CD4+	68.12 (59.62-76.06)	n.a.	383 (260, 123)
Panel 1	CD27+ T cells in total CD4+ T cells	CD4+CD27+	CD4+/CD27+	94.79 (90.78-96.77)	log(1-x)	381 (259, 122)
Panel 1	CD28+ T cells in total CD4+ T cells	CD4+CD28+	CD4+/CD28+	98.84 (96.06-99.65)	log(1-x)	385 (262, 123)
Panel 1	CD57+ cells in total CD4+ T cells	CD4+CD57+	CD4+/CD57+	0.57 (0.16-2.88)	log	385 (262, 123)
Panel 1	Combined CCR7+ central memory and CCR7- effector memory CD4+T cells in total CD4+ T cells	CD4+CM_EM	CD4+/CD45RA-	41.08 (33.59-54.9)	n.a.	381 (259, 122)
Panel 1	Early-differentiated CD4+ T cells in total CD4+ T cells	CD4+ED	CD4+/CD45RA+CCR7+	56.53 (43.07-64.43)	n.a.	380 (257, 123)
Panel 1	Subset of early-differentiated CD4+ T cells in total CD4+ T cells	CD4+ED_CD27+CD28-	CD4+/CD45RA+CCR7+CD27+CD28-	0.09 (0.04-0.19)	log	384 (262, 122)
Panel 1	Subset of early-differentiated CD4+ T cells in total CD4+ T cells	CD4+ED_CD27-CD28-	CD4+/CD45RA+CCR7+CD27-CD28-	0.03 (0.01-0.16)	log	385 (262, 123)
Panel 1	Subset of early-differentiated CD4+ T cells in total CD4+ T cells	CD4+ED_CD27-CD28+	CD4+/CD45RA+CCR7+CD27-CD28+	0.04 (0.02-0.08)	log	365 (248, 117)
Panel 1	Late-differentiated CD4+ T cells in total CD4+ T cells	CD4+LD	CD4+/CD45RA+CCR7-	58.92 (45.47-66.42)	n.a.	376 (256, 120)
Panel 1	Subset of late-differentiated CD4+ T cells in total CD4+ T cells	CD4+LD_CD27+	CD4+/CD45RA+CCR7-CD27+CD28-	0.1 (0.04-0.33)	log	384 (261, 123)
Panel 1	Subset of late-differentiated CD4+ T cells in total CD4+ T cells	CD4+LD_CD27+CD28+	CD4+/CD45RA+CCR7-CD27+CD28+	57.4 (43.86-65.44)	n.a.	380 (257, 123)
Panel 1	Subset of late-differentiated CD4+ T cells in total CD4+ T cells	CD4+LD_CD28+	CD4+/CD45RA+CCR7-CD27-CD28+	0.15 (0.08-0.27)	log	367 (249, 118)
Panel 1	Late effector memory CD4+ T cells in total CD4+ T cells	CD4+LEM	CD4+/CD45RA-/CD27-CD28-	0.2 (0.03-1.42)	log	385 (262, 123)
Panel 1	CD57+ late effector memory T cells in total CD4+ T cells	CD4+LEM_CD57+	CD4+/CD45RA-/CD27-CD28-/CD57+	0.12 (0.01-0.95)	log	385 (262, 123)
Panel 1	Subset of CD27+ subset of memory CD4+ T cells	CD4+M_CD27+	CD4+/CD45RA-/Q4: CD27+ , CD28-	0.08 (0.03-0.18)	log	375 (253, 122)
Panel 1	Subset of CD28+ memory CD4+ T cells in total CD4+ T cells	CD4+M_CD28+	CD4+/CD45RA-CD27-CD28+	3.46 (2.39-5.18)	root	373 (252, 121)
Panel 1	Early-memory CD4+ T cells in total CD4+ T cells	CD4+ME	CD4+/CD45RA-/CD27+CD28+	35.79 (29.51-46.74)	n.a.	366 (247, 119)
Panel 1	CD57+ early-memory T cells in total CD4+ T cells	CD4+ME_CD57+	CD4+/CD45RA-/CD27+CD28+/CD57+	0.05 (0.03-0.09)	log	373 (256, 117)
Panel 1	CD95+ early-memory T cells in total CD4+ T cells	CD4+ME_CD95+	CD4+/CD45RA-/CD27+CD28+/CD95+	22.83 (17.37-29.71)	n.a.	372 (249, 123)
Panel 1	Naive CD4+ T cells in total CD4+ T cells	CD4+naive	CD4+/CD45RA+CCR7+/CD27+CD28+	55.63 (42.57-64.14)	n.a.	380 (257, 123)
Panel 1	CD57+ naive cells in total CD4+ T cells	CD4+naive_CD57+	CD4+/CD45RA+CCR7+/CD27+CD28+/CD57+	0.02 (0.01-0.04)	log	376 (255, 121)
Panel 1	CD4+ memory stem T cells in total CD4+ T cells	CD4+SM	CD4+/CD45RA+CCR7+/CD27+CD28+/CD95+	0.48 (0.29-0.77)	log	358 (242, 116)
Panel 1	Late-differentiated CD4+ TEMRA cells in total CD4+ T cells	CD4+TEMRA	CD4+/CD45RA+/CCR7-CD27-CD28-	0.17 (0.02-1.19)	log	384 (261, 123)
Panel 1	CD8+ T cells in total T cells	CD8+	CD8+	23.18 (17.05-30.13)	root	382 (259, 123)
Panel 1	CD27+ cells in total CD8+ T cells	CD8+CD27+	CD8+/CD27+	81.12 (60.58-90.36)	log(1-x)	384 (262, 122)
Panel 1	CD28+ cells in total CD8+ T cells	CD8+CD28+	CD8+/CD28+	71.91 (53.56-85.74)	log(1-x)	383 (260, 123)
Panel 1	CD57+ cells in total CD8+ T cells	CD8+CD57+	CD8+/CD57+	17.5 (8.16-33.59)	root	385 (262, 123)
Panel 1	Combined CCR7+ central memory and CCR7- effector-memory CD8+ T cells in total CD8+ T cells	CD8+CM_EM	CD8+/CD45RA-	34.51 (24.49-47.65)	n.a.	384 (261, 123)
Panel 1	Early-differentiated CD8+ T cells in total CD8+ T cells	CD8+ED	CD8+/CD45RA+CCR7+	36.73 (19.12-55.39)	n.a.	385 (262, 123)
Panel 1	Subset of early-differentiated cells in total CD8+ T cells	CD8+ED_CD27+CD28-	CD8+/CD45RA+CCR7+CD27+CD28-	0.71 (0.41-1.31)	log	377 (254, 123)
Panel 1	Subset of early-differentiated CD8+ T cells in total CD8+ T cells	CD8+ED_CD27-CD28-	CD8+/CD45RA+CCR7+CD27-CD28-	1 (0.5-2.35)	log	383 (260, 123)
Panel 1	Subset of early-differentiated CD8+ T cells in total CD8+ T cells	CD8+ED_CD27-CD28+	CD8+/CD45RA+CCR7+CD27-CD28+	0.04 (0.02-0.1)	log	372 (251, 121)
Panel 1	Late-differentiated CD8+ T cells in total CD8+ T cells	CD8+LD	CD8+/CD45RA+CCR7-	64.85 (51.74-75.34)	square	377 (256, 121)
Panel 1	Subset of late-differentiated cells in total CD8+ T cells	CD8+LD_CD27+	CD8+/CD45RA+CCR7-CD27+CD28-	4.48 (2.76-7.22)	log	374 (254, 120)
Panel 1	Subset of late-differentiated CD8+ T cells in total CD8+ T cells	CD8+LD_CD27+CD28+	CD8+/CD45RA+CCR7-CD27+CD28+	38.4 (20.09-57.35)	n.a.	377 (256, 121)
Panel 1	Subset of late-differentiated CD8+ T cells in total CD8+ T cells	CD8+LD_CD28+	CD8+/CD45RA+CCR7-CD27-CD28+	0.47 (0.2-0.98)	log	377 (256, 121)
Panel 1	Late effector memory CD8+ T cells in total CD8+ T cells	CD8+LEM	CD8+/CD45RA-/CD27-CD28-	3.23 (1.27-7.87)	log	375 (256, 119)
Panel 1	CD57+ late effector memory T cells in total CD8+ T cells	CD8+LEM_CD57+	CD8+/CD45RA-/CD27-CD28-/CD57+	2.21 (0.76-6.09)	log	375 (256, 119)
Panel 1	Subset of CD27+ (early differentiated) memory CD8+ T-cells in total CD8+ T-cells	CD8+M_CD27+	CD8+/CD45RA-/CD27+CD28-	2.5 (1.47-3.96)	root	371 (252, 119)
Panel 1	Subset of CD28+ (early differentiated) memory CD8+ T-cells in total CD8+ T-cells	CD8+M_CD28+	CD8+/CD45RA-CD27-CD28+	1.71 (0.98-2.79)	root	379 (256, 123)
Panel 1	Early-memory CD8+ T cells in total CD8+ T cells	CD8+ME	CD8+/CD45RA-CD27+CD28+	22.04 (14.77-34.56)	root	385 (262, 123)
Panel 1	CD57+ early-memory T cells in total CD8+ T cells	CD8+ME_CD57+	CD8+/CD45RA-/CD27+CD28+/CD57+	0.39 (0.18-0.76)	log	376 (258, 118)
Panel 1	CD95+ early-memory T cells in total CD8+ T cells	CD8+ME_CD95+	CD8+/CD45RA-/CD27+CD28+/CD95+	14.51 (9.45-22.8)	root	385 (262, 123)
Panel 1	Naive CD8+ T cells in total CD8+ T cells	CD8+naive	CD8+/CD45RA+CCR7+/CD27+CD28+	33.76 (14.72-52.24)	n.a.	385 (262, 123)
Panel 1	CD57+ naive cells in total CD8+ T cells	CD8+naive_CD57+	CD8+/CD45RA+CCR7+/CD27+CD28+/CD57+	0.15 (0.06-0.36)	log	378 (257, 121)
Panel 1	PD-1+ cells in total CD8+ T cells	CD8+PD-1+	CD8+/PD-1+	5.12 (3.43-7.73)	log	383 (262, 121)
Panel 1	CD8+ memory stem T cells in total CD8+ T cells	CD8+SM	CD8+/CD45RA+CCR7+/CD27+CD28+/CD95+	0.35 (0.15-0.72)	log	376 (255, 121)
Panel 1	Late-differentiated CD8+ TEMRA cells in total CD8+ T cells	CD8+TEMRA	CD8+/CD45RA+CCR7-/CD27-CD28-	10.98 (4.15-25.18)	log	377 (256, 121)
Panel 1	T cells in total lymphocytes	Tcells	CD3+	77.66 (70.87-82.66)	log(1-x)	382 (259, 123)
Panel 2	B cells in total leukocytes	Bcells	CD14-CD3-CD16-CD20+CD3-	5.9 (4.38-7.62)	root	319 (211, 108)
Panel 2	NKG2A+ B cells in total leukocytes	Bcells_NKG2A+	CD14-CD3-CD16-CD20+CD3-CD159A+	0.03 (0.02-0.04)	log	317 (209, 108)
Panel 2	NKG2C+ B cells in total leukocytes	Bcells_NKG2C+	CD14-CD3-CD16-CD20+CD3-CD159C+	0.11 (0.08-0.15)	root	320 (211, 109)
Panel 2	Immunosuppressive mononuclear MDSCs in total leukocytes	CD14+CD15-	Lin-CD14+CD15-	6.89 (4.21-9.81)	root	320 (211, 109)
Panel 2	CD14-CD15- cells in total leukocytes	CD14-CD15-	Lin-CD14-CD15-	4.84 (3.61-6.57)	log	320 (211, 109)
Panel 2	CD15high cells in total leukocytes	CD15high	Lin-CD15high	0.87 (0.33-2.36)	log	324 (215, 109)
Panel 2	CD3bright T cells in total leukocytes	CD3bright	CD14-CD3++CD56+	0.6 (0.31-1.17)	log	324 (215, 109)
Panel 2	CD3-CD16- cells in total leukocytes	CD3-CD16-	CD14-CD3-CD16-	11.76 (9.02-15.11)	log	322 (213, 109)
Panel 2	CD3-CD16+ cells in total leukocytes	CD3-CD16+	CD14-CD3-CD16+	2.02 (1.09-3.42)	root	319 (211, 108)
Panel 2	Dendritic cells in total leukocytes	DC	Lin-CD14-HLA-DR+	2.06 (1.59-2.47)	log	294 (190, 104)
Panel 2	Lin-CD14+HLA-DR+ cells in total leukocytes	Lin-CD14+HLA-DR+	Lin-CD14+HLA-DR+	9.17 (6.56-13.06)	root	308 (202, 106)
Panel 2	Single gated lineage-negative HLA-DR- PBMCs	Lin-HLA-DR-	Lin-CD14-HLA-DR-	3.99 (2.61-6.34)	log	324 (215, 109)
Panel 2	Cross gated lineage-negative HLA-DR- PBMCs	Lin-HLA-DR-cross	Lin-CD14-HLA-DR-	3.96 (2.61-5.97)	log	311 (205, 106)
Panel 2	Lymphocytes in total leukocytes	Lymphocytes	Lymphocytes	71.88 (64.98-77.72)	square	323 (214, 109)
Panel 2	Lymphocytes in total living single PBMCs	Lymphocytes_living	CD45+/Lymphocytes	68.76 (60.52-75.4)	square	323 (214, 109)
Panel 2	"Classical" monocytes in total leukocytes	M_C	Lin-CD14+CD16-	11.68 (8.38-15.91)	root	275 (181, 94)
Panel 2	"Intermediate" monocytes in total leukocytes	M_I	Lin-CD14+CD16+	0.77 (0.47-1.31)	root	271 (177, 94)
Panel 2	"Nonclassical" monocytes in total leukocytes	M_N	Lin-CD14-CD16+	0.36 (0.23-0.57)	log	229 (153, 76)
Panel 2	myeloid dendritic cells in total leukocytes	mDC	CD14-CD3-CD16+HLA-DR+CD16+	0.1 (0.06-0.16)	log	320 (213, 107)
Panel 2	CD14+CD15+ MDSCs in total leukocytes	MDSC_CD14+CD15+	Lin-CD14+CD15+	7.87 (4.93-11.62)	root	322 (213, 109)
Panel 2	MDSCs type I in total leukocytes	MDSC1	Lin-CD14-HLA-DR-CD11b+	3.17 (1.99-5.42)	log	323 (214, 109)
Panel 2	Monocytic MDSCss type II in total leukocytes	MDSC2	Lin-CD14+CD15-CD11b+HLA-DR-	1.24 (0.47-2.31)	log	324 (215, 109)
Panel 2	Monocytic MDSCs type II in total leukocytes characterized without CD11b expression	MDSC2_w/oCD11b	Lin-CD14+CD15-HLA-DR-	1.25 (0.5-2.31)	log	324 (215, 109)
Panel 2	Monocytic MDSCs type III in total leukocytes	MDSC3	Lin-CD14+HLA-DR-	4.9 (2.63-7.48)	root	303 (198, 105)
Panel 2	Granulocytic MDSCs type IV in total leukocytes	MDSC4	Lin-CD14-CD15+	1.1 (0.55-2.06)	log	324 (215, 109)
Panel 2	Monocytes in total leukocytes	Monocytes	Monocytes	14.8 (10.97-20.09)	root	321 (212, 109)
Panel 2	Monocytes defined by CD14 expression	Monocytes_CD14+	Lin-CD14+	14.21 (9.58-21.27)	root	311 (205, 106)
Panel 2	NK cells in total leukocytes	NK	CD45+CD14-CD3-CD16+HLA-DR-CD16+	1.87 (0.96-3.28)	root	320 (212, 108)
Panel 2	Immature NK cells in total leukocytes	NK_immature	CD45+CD14-CD56high	0.32 (0.21-0.52)	root	318 (210, 108)
Panel 2	Immature NK cells expressing the inhibitory receptor NKG2A (CD159a) in total leukocytes	NK_immature_NKG2A+	CD45+CD14-CD56highCD159A+	0.28 (0.18-0.47)	root	318 (210, 108)
Panel 2	CD159C+ (NKG2C+) immature NK cells in total leukocytes.	NK_immature_NKG2C+	CD45+CD14-CD56highCD159C+	0.02 (0.01-0.03)	root	320 (212, 108)
Panel 2	Mature NK cells in total leukocytes	NK_mature	CD45+CD14-CD56+	4.86 (3.28-6.87)	log	311 (206, 105)
Panel 2	Mature NK cells expressing the inhibitory receptor NKG2A (CD159a) in total leukocytes	NK_mature_NKG2A+	CD45+CD14-CD56+CD159A+	2.08 (1.29-3.12)	log	318 (212, 106)
Panel 2	Mature NK cells expressing the activating receptor NKG2C (CD159c) in total leukocytes	NK_mature_NKG2C+	CD45+CD14-CD56+CD159C+	0.07 (0.03-0.18)	log	318 (211, 107)
Panel 2	NKT cells in total leukocytes	NKT_CD16+	CD45+CD14-CD3+CD16+	0.06 (0.04-0.11)	log	316 (209, 107)
Panel 2	NKT cells in total CD3+	NKT_CD3+	CD45+/Lymphocytes/CD14-/CD3+/++/CD56+	4.15 (2.36-6.87)	log	322 (213, 109)
Panel 2	NKT cells in total leukocytes	NKT_CD56+	CD45+CD14-CD3+CD56+	1.47 (0.84-2.49)	log	323 (214, 109)
Panel 2	CD14-CD16- subset of dendritic cells in total leukocytes	sDC	Lin-CD14-CD16-	0.8 (0.59-1.05)	log	270 (179, 91)
Panel 2	T cells in total leukocytes	Tcells_leuko	CD14-CD3+CD16-	55.91 (47.49-62.5)	n.a.	321 (212, 109)
Panel 2	NKG2A+ T cells in total leukocytes	Tcells_NKG2A+	CD14-CD3+CD16-CD159A+	0.94 (0.53-1.54)	log	323 (214, 109)
Panel 2	NKG2C+ T cells in total leukocytes	Tcells_NKG2C+	CD14-CD3+CD16-CD159C+	0.15 (0.09-0.3)	log	317 (209, 108)

### Sheet: S2
Supplementary Table 2. Antibodies used in the flow cytometry in BASE-II
Legend. *=indirect staining (not a conjugated antibody, but an unconjugated one that has been combined with the secondary antibody in the next line), n.a. = not applicaple or not available.
Panel	Target	Fluorochrome	Vendor	Catalogue number	Antibody registry
Panel 1	CD45RA	V450	BD Horizon	560362	AB_1645555
Panel 1	CCR7 (CD197)*	n.a.	R&D System	MAB197	AB_2072803
Panel 1	mouse IgG	PacifcOrange	Invitrogen	P31585	AB_10375592
Panel 1	CD28	PE	BD Pharmingen	555729	AB_396072
Panel 1	CD57	FITC	Immunotools	21330573X2	n.a.
Panel 1	CD4	PerCP	BD Biosciences	345770	AB_2868798
Panel 1	PD-1 (CD279)	PerCP-Cy5.5	BioLegend	329914	AB_1595461
Panel 1	CD95	PE-Cy7	eBioscience	25-0959-42	AB_1548716
Panel 1	CD27	APC	Bio-Legend	302810	AB_314302
Panel 1	CD8	APC-H7	BD Biosciences	560179	AB_1645481
Panel 1	CD3	AlexaFluor700	BD Biosciences	557943	AB_396952
Panel 1	dead cells	EMA	Biotium	40015	n.a.
Panel 2	CD11b	V450	BD Horizon	560480	AB_1645555
Panel 2	CD45	V500	BD Horizon	560777	AB_1937324
Panel 2	NKG2A (CD159a)	PE	Miltenyi Biotec	n.a.	n.a.
Panel 2	CD15	FITC	BD Biosciences	555401	AB_395801
Panel 2	CD20	PerCP	BioLegend	302324	AB_893282
Panel 2	HLA-DR	PerCP-Cy5.5	BD Pharmingen	552764	AB_394453
Panel 2	NKG2C (CD159c)	PE-Vio770	Miltenyi Biotec	n.a.	n.a.
Panel 2	CD3	APC	BioLegend	300412	AB_314066
Panel 2	CD14	APC-H7	BD Biosciences	n.a.	n.a.
Panel 2	CD33	AlexaFluor700	BD Pharmingen	561160	AB_10561683
Panel 2	CD56	BrilliantViolet 605	BD Horizon	562780	AB_2728700
Panel 2	CD16	BrilliantViolett 711	BioLegend	302043	AB_11219184
Panel 2	dead cells	EMA	Biotium	40015	n.a.

### Sheet: S3
Supplemenary Table 3. Overview of genome-wide significant SNPs included in the calculation of the polygenic scores
Legend. This table visualizes all 90 genome-wide significant independent SNPs reported in the recent large Parkinson's disease (PD) GWAS by Nalls et al. (2019), which we considered for calculating the polygenic score (PGS). MAF=minor allele frequency. BASE-II=Berlin Aging Study II. Sensitivity 1=only the most significant SNP per locus was included in the PGS. Sensitivity 2=only SNPs with a MAF>0.…
SNP	Location	Effect allele	Otter allele	MAF BASE-II	MAF (Nalls et al., 2019)	Beta (Nalls et al., 2019)	P value (Nalls et al., 2019)	Main PGS (n SNPs=87)	Sensitivity 1 (n=75)	Sensitivity 2 (n=83)	Reason for exclusion
rs114138760	1:154898185	C	G	0.00994	0.0112	0.2812	4.19e-09	yes	no	no	Same locus/ MAF=0.00994
rs35749011	1:155135036	A	G	0.01527	0.0169	0.6068	1.72e-70	yes	yes	yes	-
rs76763715	1:155205634	T	C	0.00277	0.0047	-0.7467	1.59e-22	yes	no	no	Same locus/ MAF=0.00277
rs6658353	1:161469054	C	G	0.44451	0.4989	0.065	6.1e-12	yes	yes	yes	-
rs11578699	1:171719769	T	C	0.18932	0.1949	-0.0704	4.47e-09	yes	yes	yes	-
rs823118	1:205723572	T	C	0.42091	0.434	0.1066	1.11e-29	yes	yes	yes	-
rs11557080	1:205737739	A	G	0.13797	0.1389	0.1315	2.5e-22	yes	no	yes	Same locus
rs4653767	1:226916078	T	C	0.27828	0.2804	0.0833	1.38e-15	yes	yes	yes	-
rs10797576	1:232664611	T	C	0.13234	0.1403	0.1114	6.84e-17	yes	yes	yes	-
rs76116224	2:18147848	A	T	0.10342	0.0958	0.1104	1.27e-08	yes	yes	yes	-
rs2042477	2:96000943	A	T	0.22868	0.2422	-0.0657	1.38e-08	yes	yes	yes	-
rs11683001	2:102396963	A	T	0.27359	0.337	0.0705	8.04e-13	yes	yes	yes	-
rs57891859	2:135464616	A	G	0.29105	0.2815	0.0807	4.55e-14	yes	yes	yes	-
rs1474055	2:169110394	T	C	0.12499	0.1312	0.1796	2.54e-39	yes	yes	yes	-
rs73038319	3:18361759	A	C	0.05663	0.0408	-0.1693	5.94e-13	yes	yes	yes	-
rs6808178	3:28705690	T	C	0.37335	0.3794	0.0658	8.09e-12	yes	yes	yes	-
rs12497850	3:48748989	T	G	0.36661	0.3524	0.0636	1.36e-10	yes	yes	yes	-
rs55961674	3:122196892	T	C	0.1594	0.1722	0.0861	9.98e-12	yes	yes	yes	-
rs11707416	3:151108965	A	T	0.38334	0.3672	-0.0627	1.13e-10	yes	yes	yes	-
rs1450522	3:161077630	A	G	0.33209	0.3258	-0.0616	5.01e-10	yes	yes	yes	-
rs10513789	3:182760073	T	G	0.20987	0.1888	0.1485	1.22e-34	yes	yes	yes	-
rs873786	4:925376	T	C	0.09285	0.0988	-0.1731	1.79e-21	yes	no	yes	Same locus
rs34311866	4:951947	T	C	0.18767	0.1935	-0.2126	9.98e-70	yes	yes	yes	-
rs4698412	4:15737348	A	G	0.44685	0.4471	0.1035	2.06e-28	yes	yes	yes	-
rs34025766	4:17968811	A	T	0.15714	0.1589	-0.0839	2.87e-10	yes	yes	yes	-
rs6825004	4:77110365	C	G	0.3273	0.3088	0.0622	1.17e-09	yes	no	yes	Same locus
rs4101061	4:77147969	A	G	0.30099	0.2893	-0.0912	4.97e-19	yes	yes	yes	-
rs6854006	4:77198054	T	C	0.36492	0.3632	-0.0912	5.82e-21	yes	no	yes	Same locus
rs356182	4:90626111	A	G	0.33604	0.3722	-0.2774	3.89e-154	yes	yes	yes	-
rs5019538	4:90636630	A	G	0.30039	0.3208	-0.1565	1.13e-36	yes	no	yes	Same locus
rs13117519	4:114369065	T	C	0.16271	0.1744	0.0875	9.82e-13	yes	yes	yes	-
rs62333164	4:170583157	A	G	0.33609	0.3264	-0.0638	2e-10	yes	yes	yes	-
rs1867598	5:60137959	A	G	0.10329	0.0981	-0.1554	2.52e-23	yes	yes	yes	-
rs26431	5:102365794	C	G	0.3033	0.2975	0.0621	1.57e-09	yes	yes	yes	-
rs11950533	5:134199105	A	C	0.1031	0.102	-0.0916	7.16e-09	yes	yes	yes	-
rs4140646	6:27738801	A	G	0.21586	0.2081	0.0833	5.62e-12	yes	yes	yes	-
rs9261484	6:30108683	T	C	0.26813	0.2451	-0.0635	1.62e-08	no	no	no	r2<0.013
rs112485576	6:32578772	A	C	0.15921	0.163	-0.1676	6.96e-28	no	no	no	r2<0.013
rs12528068	6:72487762	T	C	0.27445	0.2844	0.0657	1.63e-10	yes	yes	yes	-
rs997368	6:112243291	A	G	0.17349	0.1951	0.0714	1.84e-09	yes	yes	yes	-
rs75859381	6:133210361	T	C	0.03172	0.0327	-0.2207	1.04e-10	yes	yes	yes	-
rs199351	7:23300049	A	C	0.40524	0.4061	0.1016	5.25e-26	yes	yes	yes	-
rs76949143	7:66009851	A	T	0.03727	0.0507	-0.1432	1.43e-08	yes	yes	yes	-
rs1293298	8:11712443	A	C	0.25981	0.2556	0.093	3.99e-16	yes	yes	yes	-
rs620513	8:16697593	T	G	0.28474	0.2682	-0.0856	2.72e-15	yes	yes	yes	-
rs2280104	8:22525980	T	C	0.36561	0.3604	0.0556	1.16e-08	yes	yes	yes	-
rs2086641	8:130901909	T	C	0.24933	0.2775	-0.0605	1.81e-08	yes	yes	yes	-
rs13294100	9:17579690	T	G	0.35669	0.3422	-0.0859	8.72e-18	yes	yes	yes	-
rs10756907	9:17727065	A	G	0.22765	0.2334	-0.0926	5.06e-17	yes	no	yes	Same locus
rs6476434	9:34046391	T	C	0.27885	0.2664	-0.0615	6.58e-09	yes	yes	yes	-
rs896435	10:15557406	T	C	0.302	0.3108	0.0735	3.41e-13	yes	yes	yes	-
rs10748818	10:104015279	A	G	0.15882	0.1486	-0.079	1.05e-09	yes	yes	yes	-
rs72840788	10:121415685	A	G	0.21922	0.2155	0.0763	1.57e-11	yes	no	yes	Same locus
rs117896735	10:121536327	A	G	0.01459	0.0166	0.4354	2.36e-28	yes	yes	yes	-
rs7938782	11:10558777	A	G	0.11825	0.1224	0.087	2.12e-09	yes	yes	yes	-
rs12283611	11:83487277	A	C	0.41501	0.4148	-0.0645	2.61e-10	yes	yes	yes	-
rs3802920	11:133787001	T	G	0.17667	0.2054	0.1073	6.26e-20	yes	yes	yes	-
rs76904798	12:40614434	T	C	0.13697	0.1444	0.1439	1.52e-28	yes	yes	yes	Same locus
rs34637584	12:40734202	A	G	0	0.0015	2.4289	3.61e-148	no	no	no	MAF=0
rs7134559	12:46419086	T	C	0.37626	0.404	-0.0539	3.96e-08	yes	yes	yes	-
rs10847864	12:123326598	T	G	0.32539	0.364	0.1478	1.47e-37	yes	yes	yes	-
rs11610045	12:133063768	A	G	0.48376	0.4896	0.0601	1.77e-10	yes	yes	yes	-
rs9568188	13:49927732	T	C	0.28183	0.2603	0.0617	1.15e-08	yes	yes	yes	-
rs4771268	13:97865021	T	C	0.2143	0.2295	0.0675	1.45e-09	yes	yes	yes	-
rs12147950	14:37989270	T	C	0.43201	0.4376	-0.0529	3.54e-08	yes	yes	yes	-
rs11158026	14:55348869	T	C	0.33148	0.3245	-0.0842	1.66e-16	yes	yes	yes	-
rs3742785	14:75373034	A	C	0.20567	0.2134	0.0707	1.92e-09	yes	yes	yes	-
rs979812	14:88464264	T	G	0.43534	0.4421	0.061	6.19e-11	yes	yes	yes	-
rs2251086	15:61997385	T	C	0.16386	0.1417	-0.1186	6.08e-18	yes	yes	yes	-
rs6497339	16:19277493	A	T	0.44951	0.4536	0.063	2.76e-11	yes	yes	yes	-
rs2904880	16:28944396	C	G	0.34249	0.3094	-0.065	7.87e-10	yes	yes	yes	-
rs11150601	16:30977799	A	G	0.37454	0.3558	0.0907	5.12e-20	yes	yes	yes	-
rs6500328	16:50736656	A	G	0.40057	0.4015	0.0586	1.82e-09	yes	yes	yes	-
rs3104783	16:52636242	A	C	0.41428	0.4343	0.0668	1.29e-12	yes	yes	yes	-
rs10221156	16:52969426	A	G	0.10226	0.0932	-0.1156	1.08e-10	yes	no	yes	Same locus
rs12600861	17:7355621	A	C	0.35175	0.3516	-0.0565	1.01e-08	yes	yes	yes	-
rs12951632	17:40741013	T	C	0.25813	0.2651	0.0642	1.4e-09	yes	yes	yes	-
rs2269906	17:42294337	A	C	0.35836	0.3469	0.0631	6.24e-10	yes	no	yes	Same locus
rs850738	17:42434630	A	G	0.43031	0.3944	-0.071	1.29e-11	yes	yes	yes	-
rs62053943	17:43744203	T	C	0.14258	0.1552	-0.27	3.58e-68	yes	yes	no	r2=0.25
rs117615688	17:43798308	A	G	0.05495	0.067	-0.2324	6.71e-16	yes	no	no	Same locus/ r2=0.16
rs11658976	17:44866805	A	G	0.39586	0.4198	-0.0624	3.52e-08	yes	yes	yes	-
rs61169879	17:59917366	T	C	0.16982	0.1641	0.082	9.28e-10	yes	yes	yes	-
rs666463	17:76425480	A	T	0.15757	0.1672	0.076	3.2e-09	yes	yes	yes	-
rs1941685	18:31304318	T	G	0.49545	0.4983	0.0531	1.69e-08	yes	yes	yes	-
rs12456492	18:40673380	A	G	0.32733	0.3184	-0.0983	3.8e-23	yes	yes	yes	-
rs8087969	18:48683589	T	G	0.4572	0.4504	-0.0578	1.41e-08	yes	yes	yes	-
rs55818311	19:2341047	T	C	0.3415	0.3063	-0.0696	4.18e-10	yes	yes	yes	-
rs77351827	20:6006041	T	C	0.10877	0.1275	0.0802	8.87e-09	yes	yes	yes	-
rs2248244	21:38852361	A	G	0.29614	0.2828	0.0714	2.74e-11	yes	yes	yes	-

### Sheet: S4
Supplementary Table 4. Linear regression analysis results of the Parkinson's disease polygenic risk score on 92 immune cell subtypes in BASE-II
Legend. This table displays all linear regression results in all models analyzed. 'All'= Main PGS analyses conducted in all samples, 'Old age'= Main PGS analyses only conducted in old group 'Female' and 'Male'= Main PGS analyses stratified for sex. Various additional models were run for sensitivity reasons: 'CMV'= main model additionally adjusted for cytomegalovirus (CMV) status, 'Sensitivity 1'=…
Immune cell type	Beta All	P All	∆R2 All	FDR All	Beta Old age	P Old age	∆R2 Old age	FDR Old age	Beta Female	P Female	∆R2 Female	FDR Female	Beta Male	P Male	∆R2 Male	FDR Male	Beta CMV	P CMV	∆R2 CMV	FDR CMV	Beta Sensitivity 1	P Sensitivity 1	∆R2 Sensitivity 1	FDR Sensitivity 1	Beta Sensitivity 2	P Sensitivity 2	∆R2 Sensitivity 2	FDR Sensitivity 2
Bcells	0.0570561	0.313229	0.00315652	0.986671	0.0178947	0.795718	0.000302341	0.986671	0.0971276	0.171069	0.00924676	0.986671	0.0306578	0.740995	0.00088843	0.986671	0.0607968	0.285298	0.00355035	0.986671	0.0109714	0.845581	0.000117914	0.986671	0.0514692	0.363297	0.0025659	0.986671
Bcells_NKG2A+	-0.045845	0.426088	0.0020152	0.986671	-0.0194966	0.787256	0.000354196	0.986671	-0.0141653	0.84477	0.000193683	0.986671	-0.0813962	0.397859	0.00620413	0.986671	-0.0375162	0.514095	0.00134194	0.986671	-0.0797354	0.163751	0.00615617	0.986671	-0.0477822	0.407175	0.00218544	0.986671
Bcells_NKG2C+	0.12557	0.0258122	0.0152829	0.986671	0.102665	0.1434	0.0100104	0.986671	0.171675	0.0143095	0.0288855	0.986671	0.0823279	0.373463	0.00640673	0.986671	0.122142	0.030978	0.0143353	0.986671	0.085209	0.133056	0.00697097	0.986671	0.112136	0.0470589	0.0121491	0.986671
CD14+CD15-	-0.0426063	0.453724	0.0017479	0.986671	-0.0517423	0.465196	0.00251764	0.986671	-0.0110852	0.877371	0.000118353	0.986671	-0.108867	0.249101	0.0113333	0.986671	-0.0338154	0.550495	0.00109566	0.986671	-0.0473456	0.405792	0.00215152	0.986671	-0.0398293	0.483376	0.00152981	0.986671
CD14-CD15-	-0.0366376	0.494791	0.00130282	0.986671	-5.67698e-07	0.999994	3.06359e-13	0.999994	-0.104864	0.125754	0.0107176	0.986671	0.0539524	0.534254	0.00278755	0.986671	-0.0249147	0.640431	0.000598267	0.986671	-0.0183643	0.733607	0.000323938	0.986671	-0.0323816	0.546861	0.00101475	0.986671
CD15high	-0.0457955	0.414049	0.00202562	0.986671	-0.0023186	0.973802	5.06806e-06	0.998214	-0.0605504	0.391906	0.00357392	0.986671	-0.0214395	0.816398	0.00043448	0.986671	-0.0441229	0.433468	0.00186777	0.986671	-0.0845084	0.130778	0.00691477	0.986671	-0.0358222	0.523551	0.00123594	0.986671
CD3bright	0.0733339	0.194373	0.00519424	0.986671	0.106948	0.12787	0.0107829	0.986671	0.0668276	0.348684	0.00435335	0.986671	0.0846833	0.363791	0.00677857	0.986671	0.0530287	0.334973	0.00269784	0.986671	0.0550652	0.329516	0.00293584	0.986671	0.087881	0.120208	0.00743846	0.986671
CD3-CD16-	0.0203337	0.716197	0.000400944	0.986671	0.0537546	0.448799	0.00273918	0.986671	0.0268249	0.697066	0.000704567	0.986671	0.0233953	0.8087	0.000518336	0.986671	0.0290652	0.603315	0.000813252	0.986671	-0.000742572	0.989407	5.34898e-07	0.998603	0.0232461	0.678181	0.000522304	0.986671
CD3-CD16+	0.0809743	0.150351	0.00619235	0.986671	0.0968871	0.180331	0.00856996	0.986671	0.134997	0.0579507	0.0171046	0.986671	-0.00846576	0.928225	6.76821e-05	0.989435	0.0833484	0.140147	0.00652912	0.986671	0.096757	0.084477	0.00889705	0.986671	0.0723785	0.198278	0.00495738	0.986671
CD4/CD8_Ratio	-0.0308536	0.530985	0.000930714	0.986671	-0.0577701	0.365888	0.00321149	0.986671	-0.0413081	0.511735	0.00169669	0.986671	-0.0184551	0.818021	0.000327024	0.986671	-0.0247474	0.594438	0.000599467	0.986671	-0.0352055	0.475281	0.00120835	0.986671	-0.034905	0.478941	0.00118845	0.986671
CD4+	-0.014123	0.77544	0.000194505	0.986671	-0.0368372	0.563755	0.00130075	0.986671	-0.0338015	0.594733	0.00113607	0.986671	0.0113373	0.888385	0.000122635	0.986974	-0.00866047	0.854837	7.31937e-05	0.986671	-0.0136446	0.783156	0.000181032	0.986671	-0.0224961	0.64988	0.000492417	0.986671
CD4+CD27+	0.000980273	0.984176	9.44439e-07	0.998603	0.0165015	0.793582	0.000264525	0.986671	0.0283688	0.659368	0.000797789	0.986671	-0.0294727	0.707652	0.000845675	0.986671	-0.00810444	0.854472	6.4396e-05	0.986671	-0.00573185	0.908033	3.20391e-05	0.986974	0.0132702	0.788229	0.000173212	0.986671
CD4+CD28+	0.0330831	0.50667	0.00107306	0.986671	0.0178447	0.777029	0.00030777	0.986671	0.0305695	0.63721	0.000929203	0.986671	0.039358	0.616033	0.00149244	0.986671	0.0198338	0.598281	0.000385798	0.986671	0.0425239	0.393588	0.00177055	0.986671	0.041692	0.402513	0.00170488	0.986671
CD4+CD57+	0.0214281	0.662586	0.000450174	0.986671	0.0266735	0.67194	0.000687646	0.986671	0.0523957	0.41093	0.00272976	0.986671	-0.0177167	0.819942	0.000302409	0.986671	0.00905632	0.803622	8.06864e-05	0.986671	0.0238149	0.627928	0.000555316	0.986671	0.0382333	0.436023	0.00143375	0.986671
CD4+CM_EM	-0.0168375	0.732981	0.000278902	0.986671	0.035937	0.567019	0.00124916	0.986671	0.0143201	0.824042	0.000204771	0.986671	-0.0528129	0.513412	0.00269827	0.986671	-0.018311	0.711597	0.000330645	0.986671	-0.0480405	0.330746	0.00226424	0.986671	-0.0177433	0.719246	0.000309625	0.986671
CD4+ED	0.024234	0.618924	0.000577043	0.986671	-0.02419	0.700946	0.000566391	0.986671	-0.0111509	0.860094	0.000123639	0.986671	0.068763	0.392817	0.00458791	0.986671	0.0262288	0.59097	0.000679011	0.986671	0.0563943	0.248161	0.00310625	0.986671	0.0248258	0.610499	0.000605178	0.986671
CD4+ED_CD27+CD28-	0.0510957	0.319385	0.00256101	0.986671	0.0691247	0.26773	0.0046182	0.986671	0.0878904	0.18174	0.00768097	0.986671	0.00557868	0.946565	3.00409e-05	0.990368	0.047942	0.345475	0.00224878	0.986671	0.0571678	0.265474	0.0032019	0.986671	0.0408342	0.426174	0.00163644	0.986671
CD4+ED_CD27-CD28-	0.0386699	0.449351	0.00146608	0.986671	0.0329865	0.600163	0.00105167	0.986671	0.0836286	0.198072	0.00695413	0.986671	-0.012681	0.877478	0.000154931	0.986671	0.030703	0.48776	0.000929313	0.986671	0.0346857	0.497733	0.001178	0.986671	0.0439126	0.390158	0.00189133	0.986671
CD4+ED_CD27-CD28+	0.00433104	0.933975	1.89176e-05	0.990368	0.0298927	0.637191	0.000882673	0.986671	0.0416824	0.537022	0.00178548	0.986671	-0.0408309	0.619553	0.00164015	0.986671	0.00832352	0.873527	7.01925e-05	0.986671	0.00802819	0.877805	6.51577e-05	0.986671	0.00526381	0.919743	2.79821e-05	0.989435
CD4+LD	0.0317631	0.522138	0.000987849	0.986671	-0.0058829	0.925532	3.32644e-05	0.989435	-0.0208485	0.747865	0.000435046	0.986671	0.093576	0.253206	0.00834066	0.986671	0.0338955	0.496204	0.00112718	0.986671	0.0643008	0.194436	0.0040529	0.986671	0.0337221	0.496963	0.00111255	0.986671
CD4+LD_CD27+	0.0576591	0.261531	0.00324433	0.986671	0.0512884	0.410307	0.00252762	0.986671	0.0643051	0.331666	0.00411172	0.986671	0.0504368	0.545022	0.00242213	0.986671	0.0523327	0.278483	0.00267336	0.986671	0.0563022	0.27203	0.00310518	0.986671	0.052042	0.311034	0.00264202	0.986671
CD4+LD_CD27+CD28+	0.0301522	0.536775	0.000893297	0.986671	-0.0133598	0.832042	0.000172761	0.986671	-0.00584116	0.926858	3.39259e-05	0.989435	0.0762123	0.342645	0.00563581	0.986671	0.0322998	0.508812	0.00102867	0.986671	0.0612382	0.210648	0.00366278	0.986671	0.0302013	0.536244	0.000895627	0.986671
CD4+LD_CD28+	0.0934504	0.0723708	0.00876319	0.986671	0.0906848	0.154851	0.00818105	0.986671	0.094337	0.159573	0.00910332	0.986671	0.104118	0.211566	0.0106397	0.986671	0.0885329	0.0794352	0.00786816	0.986671	0.0741852	0.155809	0.00547722	0.986671	0.0915898	0.078347	0.00841305	0.986671
CD4+LEM	0.056996	0.255492	0.00318494	0.986671	0.0723647	0.251257	0.00506127	0.986671	0.0690715	0.286159	0.00474384	0.986671	0.0405564	0.606868	0.0015847	0.986671	0.0427471	0.281672	0.00178517	0.986671	0.0540673	0.281087	0.00286229	0.986671	0.0721923	0.149491	0.00511177	0.986671
CD4+LEM_CD57+	0.0708437	0.159825	0.00492055	0.986671	0.0589906	0.35142	0.00336335	0.986671	0.0932992	0.149709	0.00865544	0.986671	0.0424978	0.591999	0.00174005	0.986671	0.0567351	0.140049	0.00314841	0.986671	0.0680365	0.177356	0.00453239	0.986671	0.0883323	0.0793782	0.00765293	0.986671
CD4+M_CD27+	0.0591201	0.255195	0.00343463	0.986671	0.128726	0.042514	0.016042	0.986671	-0.00808651	0.904877	6.55148e-05	0.986974	0.153506	0.0668824	0.0227213	0.986671	0.0553423	0.281469	0.00299984	0.986671	0.052549	0.311238	0.00272139	0.986671	0.0522331	0.314979	0.00267969	0.986671
CD4+M_CD28+	0.0114706	0.822126	0.000129847	0.986671	0.0558284	0.384103	0.00300627	0.986671	0.034977	0.597536	0.00121678	0.986671	-0.0126199	0.879196	0.000156269	0.986671	0.00995028	0.845611	9.73466e-05	0.986671	-0.0032781	0.948693	1.06387e-05	0.990368	0.0164495	0.747446	0.000266379	0.986671
CD4+ME	-0.0460149	0.361071	0.00209731	0.986671	-0.0185399	0.772886	0.000335462	0.986671	0.0140197	0.828548	0.000200158	0.986671	-0.125234	0.136072	0.0150556	0.986671	-0.0471168	0.348727	0.00221755	0.986671	-0.0771948	0.125651	0.00588459	0.986671	-0.055302	0.27282	0.00302188	0.986671
CD4+ME_CD57+	0.0527121	0.306105	0.00275373	0.986671	0.103615	0.102868	0.0103588	0.986671	0.0118401	0.857609	0.00014158	0.986671	0.105748	0.207223	0.0108665	0.986671	0.0549225	0.288828	0.00298326	0.986671	0.0317002	0.538095	0.000997558	0.986671	0.0581666	0.258621	0.003354	0.986671
CD4+ME_CD95+	-0.0428981	0.402758	0.0017817	0.986671	-0.0159574	0.80676	0.000243219	0.986671	-0.0631323	0.334326	0.00391806	0.986671	-0.0290687	0.73118	0.00079866	0.986671	-0.0478676	0.348822	0.00225639	0.986671	-0.0800582	0.117605	0.00621758	0.986671	-0.0403377	0.431877	0.00157241	0.986671
CD4+naive	0.0273499	0.573897	0.000734972	0.986671	-0.0193758	0.758497	0.000363384	0.986671	-0.00954651	0.879919	9.06196e-05	0.986671	0.0736576	0.359548	0.00526431	0.986671	0.0295104	0.544385	0.000859618	0.986671	0.0590108	0.22605	0.00340118	0.986671	0.0279733	0.565321	0.000768358	0.986671
CD4+naive_CD57+	-0.00655467	0.899229	4.22023e-05	0.986974	-0.031305	0.623832	0.000946244	0.986671	-0.00352807	0.957654	1.24374e-05	0.995527	-0.0167381	0.839741	0.000270872	0.986671	-0.00658995	0.898153	4.26966e-05	0.986974	-0.0189589	0.713984	0.000353451	0.986671	-0.0021043	0.967535	4.35935e-06	0.996878
CD4+SM	-0.0176473	0.732641	0.000314441	0.986671	-0.0341968	0.599654	0.00116562	0.986671	-0.0273047	0.67933	0.000770049	0.986671	0.000865641	0.991677	7.34238e-07	0.998603	-0.0219904	0.668003	0.000500681	0.986671	-0.013674	0.791759	0.000187842	0.986671	-0.0183959	0.721672	0.000341907	0.986671
CD4+TEMRA	0.0498799	0.328156	0.00241504	0.986671	0.0417236	0.512588	0.00166254	0.986671	0.0801757	0.225988	0.00627556	0.986671	0.0158752	0.843041	0.00024281	0.986671	0.033974	0.377944	0.00112383	0.986671	0.0395479	0.436814	0.00152789	0.986671	0.0541299	0.287569	0.0028559	0.986671
CD8+	0.0339291	0.49217	0.00112551	0.986671	0.0622075	0.330207	0.00372379	0.986671	0.0418651	0.507555	0.00174276	0.986671	0.0252652	0.753183	0.000612905	0.986671	0.0275682	0.553651	0.000743705	0.986671	0.0421473	0.394121	0.00173185	0.986671	0.037139	0.452637	0.00134544	0.986671
CD8+CD27+	0.0277683	0.554769	0.000754911	0.986671	0.0250986	0.688482	0.000608843	0.986671	0.064245	0.294268	0.00409153	0.986671	-0.0250721	0.738469	0.000605632	0.986671	0.0116316	0.759773	0.000131902	0.986671	0.04419	0.348048	0.00190422	0.986671	0.036178	0.441259	0.00128287	0.986671
CD8+CD28+	0.0261278	0.582448	0.000672095	0.986671	0.0301673	0.628167	0.00088534	0.986671	0.0135836	0.829177	0.000183933	0.986671	0.039345	0.598171	0.00150105	0.986671	0.014621	0.721511	0.000209973	0.986671	0.0295513	0.534244	0.000858798	0.986671	0.0375585	0.429173	0.00138911	0.986671
CD8+CD57+	0.0259154	0.580833	0.000658457	0.986671	0.0279991	0.646897	0.000757696	0.986671	0.0441375	0.48377	0.00193708	0.986671	-0.00188606	0.979785	3.4272e-06	0.998603	0.0163596	0.68779	0.000262184	0.986671	0.0410664	0.381748	0.00165127	0.986671	0.0342308	0.465634	0.00114927	0.986671
CD8+CM_EM	-0.0372367	0.441249	0.00134983	0.986671	-0.0157717	0.803907	0.000237781	0.986671	-0.0076941	0.899863	5.88638e-05	0.986974	-0.0890208	0.265283	0.00752045	0.986671	-0.0324928	0.49569	0.00103521	0.986671	-0.0547929	0.257703	0.00291321	0.986671	-0.0343988	0.477328	0.00114951	0.986671
CD8+ED	-0.00237538	0.952308	5.53193e-06	0.99137	-0.0221333	0.715716	0.000473476	0.986671	-0.0403323	0.454622	0.00161748	0.986671	0.0626997	0.301382	0.00378756	0.986671	0.00172925	0.964134	2.93083e-06	0.996878	0.0122536	0.757818	0.000147017	0.986671	-0.0050371	0.899055	2.48857e-05	0.986974
CD8+ED_CD27+CD28-	0.040414	0.434176	0.00159093	0.986671	0.0574294	0.370935	0.00316492	0.986671	-0.0235039	0.722752	0.000549305	0.986671	0.137785	0.0972209	0.0180426	0.986671	0.0516304	0.29953	0.00260827	0.986671	0.0375044	0.468192	0.00136899	0.986671	0.0461696	0.372627	0.0020671	0.986671
CD8+ED_CD27-CD28-	0.0420665	0.411731	0.00173212	0.986671	0.0709605	0.261896	0.00484084	0.986671	0.0436189	0.499744	0.00189121	0.986671	0.050058	0.548104	0.0024105	0.986671	0.0372221	0.465031	0.00135079	0.986671	0.0560246	0.2736	0.00307907	0.986671	0.0460412	0.3683	0.00208031	0.986671
CD8+ED_CD27-CD28+	0.0108959	0.829439	0.000116491	0.986671	3.70494e-05	0.99954	1.31834e-09	0.999994	-0.00236695	0.970077	5.60128e-06	0.996878	0.0455115	0.584736	0.00200179	0.986671	0.0115834	0.81994	0.000131196	0.986671	0.00446985	0.929923	1.94143e-05	0.989435	0.0154791	0.759964	0.00023431	0.986671
CD8+LD	0.033534	0.497806	0.00107185	0.986671	0.00235604	0.971143	5.16081e-06	0.996878	0.00160947	0.979929	2.4537e-06	0.998603	0.0850483	0.286011	0.0069185	0.986671	0.0303686	0.535144	0.000882614	0.986671	0.0514365	0.298949	0.00251392	0.986671	0.0311031	0.530457	0.000917794	0.986671
CD8+LD_CD27+	0.0627639	0.231868	0.00375993	0.986671	0.0668566	0.304417	0.00417267	0.986671	0.00658707	0.924315	4.1135e-05	0.989435	0.129007	0.11314	0.0159188	0.986671	0.0666419	0.203135	0.00428494	0.986671	0.0256379	0.625762	0.000626686	0.986671	0.0638451	0.225269	0.00386788	0.986671
CD8+LD_CD27+CD28+	-0.00288165	0.945263	7.91493e-06	0.990368	-0.0235041	0.710212	0.000513621	0.986671	-0.0430209	0.455863	0.00175313	0.986671	0.0565204	0.380933	0.00305556	0.986671	0.00190788	0.962308	3.46607e-06	0.996878	0.0104993	0.802766	0.000104744	0.986671	-0.00760732	0.856502	5.49037e-05	0.986671
CD8+LD_CD28+	0.012215	0.78718	0.000142216	0.986671	0.0189229	0.769965	0.000332913	0.986671	-0.00984521	0.866195	9.18136e-05	0.986671	0.0465869	0.518723	0.0020759	0.986671	0.00325915	0.939032	1.00988e-05	0.990368	-0.00844967	0.852086	6.78402e-05	0.986671	0.0156315	0.730325	0.000231815	0.986671
CD8+LEM	-0.00681166	0.894909	4.61496e-05	0.986974	-0.00636245	0.920432	3.95516e-05	0.989435	-0.0242815	0.71277	0.000597874	0.986671	0.0133756	0.871525	0.00017408	0.986671	-0.017576	0.711725	0.000306286	0.986671	0.0224197	0.663615	0.000500182	0.986671	0.00624013	0.903657	3.87506e-05	0.986974
CD8+LEM_CD57+	0.0079655	0.877529	6.31084e-05	0.986671	0.00952416	0.881184	8.86273e-05	0.986671	0.00177775	0.978706	3.20478e-06	0.998603	0.0136659	0.869064	0.000181717	0.986671	-0.00173166	0.970872	2.97089e-06	0.996878	0.0410185	0.427154	0.00167428	0.986671	0.0210658	0.6835	0.000441619	0.986671
CD8+M_CD27+	-0.0259935	0.621062	0.000663834	0.986671	0.0272519	0.671684	0.000723426	0.986671	-0.0998518	0.134722	0.0100798	0.986671	0.0794984	0.355268	0.00597634	0.986671	-0.0216739	0.678772	0.000461331	0.986671	-0.044721	0.395665	0.00195851	0.986671	-0.0146735	0.780471	0.000211051	0.986671
CD8+M_CD28+	-0.00549507	0.907919	2.92544e-05	0.986974	0.0356553	0.574458	0.00120786	0.986671	-0.0103708	0.864611	0.0001048	0.986671	-0.00942201	0.906136	8.59761e-05	0.986974	-0.00971514	0.838338	9.18261e-05	0.986671	-0.0294438	0.534522	0.000843191	0.986671	-0.00173866	0.97078	2.93415e-06	0.996878
CD8+ME	-0.00756491	0.878797	5.61072e-05	0.986671	0.0335233	0.593394	0.00108617	0.986671	0.0480856	0.444093	0.00229913	0.986671	-0.084198	0.296379	0.00683019	0.986671	0.00060116	0.989771	3.5799e-07	0.998603	-0.0434334	0.381357	0.0018471	0.986671	-0.0101526	0.837805	0.000101098	0.986671
CD8+ME_CD57+	0.0179741	0.71756	0.000318395	0.986671	0.0504806	0.423669	0.00249029	0.986671	-0.00723755	0.910537	5.19458e-05	0.986974	0.054075	0.500826	0.00287627	0.986671	0.0246572	0.616365	0.000598539	0.986671	-0.0112599	0.820589	0.000125171	0.986671	0.0213742	0.667636	0.000448639	0.986671
CD8+ME_CD95+	0.019225	0.68768	0.000362362	0.986671	0.0472179	0.451505	0.00215486	0.986671	0.0757526	0.214621	0.00570595	0.986671	-0.0599097	0.43974	0.00345798	0.986671	0.0239157	0.604796	0.000568501	0.986671	-0.0269859	0.572767	0.000713047	0.986671	0.0142936	0.76499	0.000200388	0.986671
CD8+naive	-0.00349881	0.929205	1.20019e-05	0.989435	-0.0248704	0.683761	0.000597822	0.986671	-0.0338633	0.527245	0.00114023	0.986671	0.0487931	0.421216	0.00229375	0.986671	0.000608121	0.987233	3.62248e-07	0.998603	0.00923702	0.814668	8.35424e-05	0.986671	-0.00762158	0.846507	5.69743e-05	0.986671
CD8+naive_CD57+	0.00108217	0.98329	1.16217e-06	0.998603	0.0274175	0.663764	0.000738989	0.986671	-0.0335631	0.61574	0.00112873	0.986671	0.0559617	0.500729	0.00306773	0.986671	0.000719227	0.988913	5.12682e-07	0.998603	0.00324212	0.95	1.04176e-05	0.990368	-0.000472565	0.992704	2.21538e-07	0.998603
CD8+PD-1+	-0.0505939	0.310399	0.00251246	0.986671	-0.0526347	0.396549	0.00267763	0.986671	-0.031679	0.629504	0.000999156	0.986671	-0.0771335	0.341774	0.00573212	0.986671	-0.0484818	0.324944	0.00232016	0.986671	-0.0374345	0.45395	0.00137009	0.986671	-0.0497863	0.317937	0.0024355	0.986671
CD8+SM	0.032033	0.527319	0.00102138	0.986671	0.0609419	0.338215	0.00363732	0.986671	0.0126013	0.846339	0.000160869	0.986671	0.06897	0.399206	0.00463912	0.986671	0.0335571	0.503881	0.00112722	0.986671	0.0112603	0.824106	0.000126347	0.986671	0.0262339	0.604725	0.000685024	0.986671
CD8+TEMRA	0.0262187	0.596464	0.000655218	0.986671	0.0234447	0.717342	0.000511027	0.986671	0.0508273	0.434553	0.0024471	0.986671	-0.00622455	0.936283	3.70593e-05	0.990368	0.0118337	0.764271	0.000132952	0.986671	0.0280032	0.572303	0.000745115	0.986671	0.0349996	0.480635	0.00116216	0.986671
DC	-0.0232841	0.698753	0.000494241	0.986671	0.0543859	0.487677	0.00259361	0.986671	-0.044281	0.556008	0.00180893	0.986671	-0.00696194	0.945206	4.3274e-05	0.990368	-0.0101788	0.865471	9.34901e-05	0.986671	0.0005196	0.993176	2.41455e-07	0.998603	-0.030069	0.616838	0.000825952	0.986671
Lin-CD14+HLA-DR+	-0.0225086	0.696789	0.00046866	0.986671	-0.0235267	0.747909	0.000494645	0.986671	-0.00578377	0.937297	3.12785e-05	0.990368	-0.0419048	0.668054	0.00158499	0.986671	-0.0193749	0.738141	0.000345462	0.986671	-0.0230706	0.689042	0.000494244	0.986671	-0.0286451	0.61943	0.000761265	0.986671
Lin-HLA-DR-	-0.0764963	0.154634	0.00565189	0.986671	-0.0314812	0.654857	0.000934314	0.986671	-0.142391	0.0380807	0.0197642	0.986671	0.0150213	0.861698	0.000213284	0.986671	-0.0729408	0.176344	0.00510428	0.986671	-0.0960245	0.073362	0.00892774	0.986671	-0.0683227	0.204418	0.00449596	0.986671
Lin-HLA-DR-cross	-0.063347	0.257787	0.00373032	0.986671	-0.0120166	0.870719	0.000129819	0.986671	-0.135332	0.0590768	0.0172835	0.986671	0.0472734	0.599163	0.00201773	0.986671	-0.0605139	0.281657	0.0033824	0.986671	-0.0816539	0.142283	0.00626281	0.986671	-0.0552704	0.324191	0.00283272	0.986671
Lymphocytes	0.0486362	0.373525	0.00228582	0.986671	0.00946306	0.892829	8.44832e-05	0.986974	0.0676597	0.331085	0.00446243	0.986671	0.0331275	0.712451	0.00104036	0.986671	0.0418551	0.444108	0.00168219	0.986671	0.0589619	0.280215	0.00336378	0.986671	0.054524	0.319132	0.00286393	0.986671
Lymphocytes_living	0.0578828	0.288115	0.00324529	0.986671	0.0299257	0.668053	0.000847863	0.986671	0.0892578	0.198711	0.00780059	0.986671	0.0259631	0.771046	0.000637168	0.986671	0.0507763	0.351885	0.00248	0.986671	0.0680681	0.21083	0.00449986	0.986671	0.0600394	0.271149	0.00348215	0.986671
M_C	-0.0949598	0.120767	0.00876795	0.986671	-0.0478007	0.52885	0.00219386	0.986671	-0.0802181	0.289165	0.00628286	0.986671	-0.141018	0.185279	0.019237	0.986671	-0.08674	0.157154	0.00725349	0.986671	-0.0933713	0.122785	0.008674	0.986671	-0.0985592	0.109159	0.00934433	0.986671
M_I	-0.0144269	0.808232	0.000202175	0.986671	0.0051017	0.947647	2.51082e-05	0.990368	0.0110799	0.879456	0.000118561	0.986671	-0.0513406	0.626355	0.00257351	0.986671	-0.00520481	0.930491	2.6007e-05	0.989435	-0.00655628	0.910529	4.33416e-05	0.986974	-0.0275097	0.644751	0.00072939	0.986671
M_N	0.104261	0.0910939	0.0101827	0.986671	0.151547	0.0679488	0.0220771	0.986671	0.121054	0.101028	0.0138513	0.986671	0.0556881	0.630821	0.0029161	0.986671	0.109067	0.0775801	0.0110954	0.986671	0.110538	0.0668422	0.0119665	0.986671	0.109686	0.0804428	0.0108946	0.986671
mDC	0.0742368	0.184722	0.00528234	0.986671	0.163118	0.0189257	0.0252002	0.986671	0.0472866	0.495532	0.00218105	0.986671	0.101785	0.287943	0.00961856	0.986671	0.0702415	0.210817	0.00470191	0.986671	0.0626863	0.26033	0.00380738	0.986671	0.0782672	0.162792	0.0058477	0.986671
MDSC_CD14+CD15+	-0.0690006	0.219427	0.00458829	0.986671	-0.019729	0.780268	0.000365017	0.986671	-0.096812	0.171967	0.0091363	0.986671	-0.029561	0.751168	0.00082316	0.986671	-0.0678214	0.229635	0.00440326	0.986671	-0.0832456	0.138358	0.00667419	0.986671	-0.075659	0.178822	0.00549618	0.986671
MDSC1	-0.0880258	0.107522	0.00750646	0.986671	-0.0463055	0.513817	0.00203071	0.986671	-0.156581	0.0237941	0.0240133	0.986671	0.0184831	0.834713	0.000322917	0.986671	-0.0844639	0.123954	0.00686428	0.986671	-0.107957	0.0478795	0.0113194	0.986671	-0.0771947	0.158891	0.00575724	0.986671
MDSC2	-0.0416132	0.464232	0.00167253	0.986671	-0.0393172	0.573712	0.00145733	0.986671	-0.0401597	0.571918	0.00157214	0.986671	-0.0697774	0.450798	0.00460226	0.986671	-0.0318327	0.574709	0.000972164	0.986671	-0.0644164	0.256363	0.00401764	0.986671	-0.0301759	0.596192	0.000877026	0.986671
MDSC2_w/oCD11b	-0.0411505	0.469031	0.00163555	0.986671	-0.0400455	0.566972	0.00151181	0.986671	-0.0390013	0.582798	0.00148276	0.986671	-0.0706614	0.44505	0.00471962	0.986671	-0.031211	0.581957	0.000934564	0.986671	-0.0647819	0.25347	0.00406336	0.986671	-0.029533	0.603895	0.000840054	0.986671
MDSC3	-0.0695519	0.248579	0.00444674	0.986671	-0.0586588	0.438293	0.00310475	0.986671	-0.0869222	0.250622	0.00698645	0.986671	-0.0438914	0.653058	0.00174084	0.986671	-0.0660502	0.275192	0.00398306	0.986671	-0.0958413	0.110846	0.0084738	0.986671	-0.0555948	0.358686	0.00281643	0.986671
MDSC4	-0.0670328	0.222104	0.00433997	0.986671	0.0165278	0.815058	0.000257526	0.986671	-0.129996	0.0622598	0.0164729	0.986671	0.0470976	0.598292	0.00209671	0.986671	-0.0680527	0.217398	0.00444308	0.986671	-0.0995842	0.0689581	0.00960194	0.986671	-0.0571055	0.299114	0.00314086	0.986671
Monocytes	-0.0739079	0.186741	0.00529276	0.986671	-0.05475	0.435511	0.00284005	0.986671	-0.0758192	0.285277	0.00560364	0.986671	-0.0874919	0.352461	0.00732379	0.986671	-0.0685502	0.22156	0.00452684	0.986671	-0.0756401	0.177144	0.00552974	0.986671	-0.0731448	0.19195	0.00516995	0.986671
Monocytes_CD14+	-0.0608296	0.291616	0.00343973	0.986671	-0.0453576	0.533321	0.0018496	0.986671	-0.0759681	0.300884	0.00544622	0.986671	-0.0364555	0.701528	0.00119993	0.986671	-0.0581892	0.315115	0.00312752	0.986671	-0.0772154	0.178166	0.00560046	0.986671	-0.0602012	0.297239	0.00336069	0.986671
NK	0.0581386	0.300463	0.0032252	0.986671	0.0607457	0.397216	0.00342373	0.986671	0.100421	0.156125	0.00962631	0.986671	-0.0139564	0.882105	0.000183945	0.986671	0.0622494	0.269151	0.00367537	0.986671	0.0781519	0.163954	0.00581992	0.986671	0.0512814	0.361098	0.00251002	0.986671
NK_immature	-0.0139814	0.806321	0.000188974	0.986671	0.0432493	0.546147	0.00174972	0.986671	-0.0739309	0.296818	0.00529716	0.986671	0.0721542	0.445393	0.00496197	0.986671	-0.00598205	0.916513	3.4348e-05	0.989435	-0.041759	0.463613	0.0016874	0.986671	-0.0169657	0.76651	0.00027719	0.986671
NK_immature_NKG2A+	-0.0140616	0.804735	0.000191148	0.986671	0.0430674	0.548047	0.00173503	0.986671	-0.0738154	0.295785	0.00528061	0.986671	0.0705328	0.454578	0.00474147	0.986671	-0.00541538	0.92414	2.81487e-05	0.989435	-0.0465814	0.412347	0.00209963	0.986671	-0.0163395	0.77432	0.000257106	0.986671
NK_immature_NKG2C+	-0.00827304	0.884936	6.6232e-05	0.986838	0.069326	0.330575	0.00454793	0.986671	-0.0306517	0.669465	0.000919898	0.986671	0.0412786	0.66823	0.00161071	0.986671	-0.0070395	0.902439	4.76626e-05	0.986974	-0.0278409	0.625651	0.000752449	0.986671	-0.0274558	0.631483	0.000727326	0.986671
NK_mature	-0.0255259	0.640803	0.000639846	0.986671	0.0139215	0.8451	0.000187565	0.986671	-0.00837872	0.902314	6.97786e-05	0.986974	-0.045223	0.638349	0.00194967	0.986671	-0.0156997	0.773757	0.000240218	0.986671	0.00869275	0.873909	7.40448e-05	0.986671	-0.0269678	0.622544	0.000712166	0.986671
NK_mature_NKG2A+	-0.0327677	0.550595	0.00104495	0.986671	0.0192574	0.784127	0.000354004	0.986671	-0.00788838	0.910246	6.10766e-05	0.986974	-0.0672376	0.476419	0.00431008	0.986671	-0.0197738	0.715005	0.000378558	0.986671	-0.017149	0.754468	0.000287028	0.986671	-0.0374147	0.495171	0.00136448	0.986671
NK_mature_NKG2C+	0.00541142	0.923613	2.84805e-05	0.989435	0.0254671	0.717267	0.000614132	0.986671	0.0619446	0.379476	0.00375352	0.986671	-0.0757118	0.434472	0.0055103	0.986671	-0.0212976	0.687249	0.000438696	0.986671	0.0200503	0.721716	0.000392902	0.986671	-0.0157484	0.780433	0.000240689	0.986671
NKT_CD16+	-0.0216005	0.703716	0.000454009	0.986671	-0.015294	0.827224	0.000225791	0.986671	0.0310627	0.666084	0.000945681	0.986671	-0.114126	0.221727	0.0124125	0.986671	-0.02575	0.651457	0.000641014	0.986671	-0.037267	0.509282	0.00136653	0.986671	-0.01751	0.757675	0.000298839	0.986671
NKT_CD3+	0.0559883	0.325867	0.00303443	0.986671	0.081253	0.252048	0.00623984	0.986671	0.0206518	0.7721	0.000416136	0.986671	0.120541	0.21185	0.0137602	0.986671	0.0279386	0.603724	0.000750577	0.986671	0.0537903	0.344861	0.00280535	0.986671	0.0679731	0.233987	0.00444968	0.986671
NKT_CD56+	0.014589	0.799676	0.000204263	0.986671	0.0183594	0.7968	0.000315422	0.986671	-0.0154992	0.8304	0.000231372	0.986671	0.0645807	0.507623	0.00394228	0.986671	-0.0142126	0.790809	0.000192754	0.986671	0.0149292	0.794995	0.000214139	0.986671	0.0321107	0.576081	0.000991193	0.986671
sDC	0.0272701	0.662948	0.000715771	0.986671	0.10213	0.192178	0.00981807	0.986671	-0.0545292	0.473956	0.00287282	0.986671	0.170548	0.113921	0.0279202	0.986671	0.034508	0.584354	0.00112843	0.986671	0.0294996	0.631301	0.000867697	0.986671	0.0587514	0.34981	0.00328943	0.986671
Tcells	0.0479917	0.332592	0.00226939	0.986671	0.0841705	0.181917	0.00690354	0.986671	0.0405658	0.523147	0.00164269	0.986671	0.0568947	0.48754	0.00314117	0.986671	0.0472923	0.338653	0.00220519	0.986671	0.0470168	0.344066	0.00216423	0.986671	0.0387833	0.433494	0.00148358	0.986671
Tcells_leuko	0.0271967	0.606735	0.000717066	0.986671	-0.010661	0.87894	0.000107827	0.986671	0.0424562	0.529038	0.00176488	0.986671	0.0194076	0.824172	0.000356584	0.986671	0.0167075	0.750925	0.000268682	0.986671	0.0421014	0.427268	0.00170465	0.986671	0.0342443	0.51748	0.00113344	0.986671
Tcells_NKG2A+	0.0508691	0.329429	0.00250659	0.986671	0.07483	0.291966	0.00530088	0.986671	0.0955145	0.153313	0.00889304	0.986671	-0.0138528	0.871699	0.000182879	0.986671	0.0481979	0.357475	0.00223541	0.986671	0.0169474	0.74516	0.000278781	0.986671	0.0490106	0.348087	0.00232047	0.986671
Tcells_NKG2C+	0.0324951	0.571729	0.00102628	0.986671	0.00937228	0.895275	8.34525e-05	0.986974	0.0628586	0.380085	0.00385787	0.986671	-0.00744442	0.939314	5.28977e-05	0.990368	0.0046535	0.931628	2.09113e-05	0.989435	0.0691724	0.226592	0.00468355	0.986671	0.0253852	0.658777	0.000625956	0.986671
